# Distinct lipid mediator profiles in brain and liver tissues in Alzheimer’s disease

**DOI:** 10.64898/2026.09.22.26363708

**Authors:** Sitong Zhou, Kamil Borkowski, Nuanyi Liang, Thomas G. Beach, Geidy E. Serrano, Kyoungmi Kim, John W. Newman, Izumi Maezawa, Lee-Way Jin

## Abstract

**INTRODUCTION:** Inflammation plays a central role in Alzheimer’s Disease (AD), with oxylipins, endocannabinoids, and polyunsaturated fatty acids (PUFAs) acting as potent modulators. Soluble epoxide hydrolase (sEH), an enzyme with proinflammatory products, is upregulated in the AD brain. Emerging evidence suggests that AD-related inflammation may reflect systemic metabolic changes, however, peripheral organs remain understudied. Because the liver has a pivotal role in lipid metabolism and bioactive lipid mediator homeostasis, we hypothesized that inflammatory lipid mediator changes in the AD brain may be reflected in, and potentially shaped by, hepatic lipid metabolism.

**METHODS:** Paired postmortem brain and liver tissues from 16 cognitively normal and 63 AD donors with median postmortem intervals (PMI) of 3.08 hours were analyzed for free and esterified forms of oxylipins and endocannabinoids. ANCOVA models evaluated effects of AD diagnosis, sex, and AD-by-sex interactions, adjusting for analytical batch, age, body mass index, and PMI.

**RESULTS:** AD-associated differences in lipid mediator profiles were observed in both brain and liver, with a broader pattern of differences in liver. Differences involved CYP/sEH-related metabolites and fatty acid ethanolamides, with several metabolites also showing AD-by-sex interactions. Sex-associated differences were also more pronounced in the liver than the brain.

**DISCUSSION:** These results suggest AD-associated lipid dysregulation across both central and peripheral tissues. The prominent hepatic alterations highlight the liver as an important site of peripheral lipid mediator dysregulation in AD and suggest that hepatic metabolic changes may contribute to or reflect inflammatory lipid remodeling in the brain.
