## Appendix A for "Distinct lipid mediator profiles in brain and liver tissues in Alzheimer’s disease"

### Sheet: Analyte List with Chemical IDs
			Endocannabinoid and endocannabinoid-like compounds (Quantified with Oxylipins)													Newman Lab Oxylipins (Quantified with Endocannabinoids)
			Common Abbreviaton	JWN Abbreviations	Parent Lipid	Observation Frequency	Class	InChIKey	PubChem CID	HMDB ID	KEGG					Common Abbreviaton	Pseudo Quant	Observation Frequency	Parent Lipid	Class	Assay quality	InChIKey	PubChem CID	HMDB ID	KEGG
		1	PEA	N-C16:0_EA	C16:0	common	N-Acyl Ethanolamide	HXYVTAGFYLMHSO-UHFFFAOYSA-N	4671	HMDB02100	C16512				1	9,10-DiHO		common	C18:1n9	Diol	excellent	VACHUYIREGFMSP-SJORKVTESA-N	441460	---
		2	SEA	N-C18:0_EA	C18:0	common	N-Acyl Ethanolamide	OTGQIQQTPXJQRG-UHFFFAOYSA-N	27902	HMDB13078					2	9(10)-EpO		common	C18:1n9	Epox	excellent	IMYZYCNQZDBZBQ-UHFFFAOYSA-N	15868	HMDB0247617
		3	POEA	N-C16:1n7_EA	C16:1n7	common	N-Acyl Ethanolamide	WFRLANWAASSSFV-FPLPWBNLSA-N	9835868	HMDB13648					3	9,12,13-TriHOME		common	C18:2n6	Triol	excellent	MDIUMSLCYIJBQC-MVFSOIOZSA-N	9858729	HMDB04708	C14833
		4	OEA	N-C18:1n9_EA	C18:1n9	common	N-Acyl Ethanolamide	BOWVQLFMWHZBEF-KTKRTIGZSA-N	5283454	HMDB02088					4	12,13-DiHOME		common	C18:2n6	Diol	excellent	CQSLTKIXAJTQGA-FLIBITNWSA-N	10236635	HMDB04705	C14829
		5	LEA	N-C18:2n6_EA	C18:2n6	common	N-Acyl Ethanolamide	KQXDGUVSAAQARU-HZJYTTRNSA-N	5283446	HMDB12252					5	9,10-DiHOME		common	C18:2n6	Diol	excellent	XEBKSQSGNGRGDW-YFHOEESVSA-N	9966640	HMDB04704	C14828
		6	aLEA	N-C18:3n3_EA	C18:3n3	common	N-Acyl Ethanolamide	HBJXRRXWHSHZPU-PDBXOOCHSA-N	5283449	HMDB13624					6	12(13)-EpOME		common	C18:2n6	Epox	excellent	CCPPLLJZDQAOHD-FLIBITNWSA-N	5356421	HMDB04702
		7	DGLEA	N-C20:3n6_EA	C20:3n6	common	N-Acyl Ethanolamide	ULQWKETUACYZLI-QNEBEIHSSA-N	5282272	HMDB13625	C13828				7	9(10)-EpOME		common	C18:2n6	Epox	excellent	FBUKMFOXMZRGRB-YFHOEESVSA-N	6246154	HMDB04701	C14825
		8	AEA	N-C20:4n6_EA	C20:4n6	common	N-Acyl Ethanolamide	LGEQQWMQCRIYKG-DOFZRALJSA-N	5281969	HMDB04080	C11695				8	13-HODE		common	C18:2n6	R-OH	excellent	HNICUWMFWZBIFP-IRQZEAMPSA-N	6443013	HMDB04667	C14762
		9	DEA	N-C22:4n6_EA	C22:4n6	common	N-Acyl Ethanolamide	FMVHVRYFQIXOAF-DOFZRALJSA-N	5282273	HMDB13626	C13829				9	12-HODE		common	C18:2n6	R-OH	excellent	VNRNQMIMEDREKD-GRKONUDFSA-N	---
		10	EPEA	N-C20:5n3_EA	C20:5n3	common	N-Acyl Ethanolamide	OVKKNJPJQKTXIT-JLNKQSITSA-N	5283450	HMDB13649					10	10-HODE		common	C18:2n6	R-OH	excellent	LEQFZPFZNAEQPM-RBDUDSBRSA-N	---
		11	DHEA	N-C22:6n3_EA	C22:6n3	common	N-Acyl Ethanolamide	CXWASNUDKUTFPQ-KUBAVDMBSA-N	53245830	HMDB13627					11	9-HODE		common	C18:2n6	R-OH	excellent	NPDSHTNEKLQQIJ-SIGMCMEVSA-N	5282945	HMDB10223
		12	ArEA	N-C:20:0-EA	C20:0	common	N-Acyl Ethanolamide	AUJVQJHODMISJP-UHFFFAOYSA-N	3787294						12	13-HpODE	x	common	C18:2n6	R-OOH	excellent	JDSRHVWSAMTSSN-IRQZEAMPSA-N	5280720	HMDB03871	C04717
		13	NEA	N-C24:1n9_EA	C24:1	common	N-Acyl Ethanolamide	LISKWSFNVJTQKH-KTKRTIGZSA-N	24762162						13	9-HpODE	x	common	C18:2n6	R-OOH	excellent	JGUNZIWGNMQSBM-ZJHFMPGASA-N	6439847	HMDB06940
		14	PGF2a EA	PGF2a_EA	PGF2a	rare	N-Acyl Ethanolamide	XCVCLIRZZCGEMU-FPLRWIMGSA-N	53481911	HMDB13628					14	12(13)Ep-9-KODE		common	C18:2n6	Epox,R=O	fair	RCMABBHQYMBYKV-BUHFOSPRSA-N	5283007	HMDB13623
		15	PGE2 EA	PGE2_EA	PGE2	very rare	N-Acyl Ethanolamide	GKKWUSPPIQURFM-IGDGGSTLSA-N	5283119						15	9-KODE		common	C18:2n6	R=O	fair	LUZSWWYKKLTDHU-ZJHFMPGASA-N	9839084	HMDB04669	C14766
		16	PGD2 EA	PGD2_EA	PGD2	rare	N-Acyl Ethanolamide	KEYDJKSQFDUAGF-YIRKRNQHSA-N	5283120	HMDB13629					16	13-KODE		common	C18:2n6	R=O	fair	JHXAZBBVQSRKJR-BSZOFBHHSA-N	6446027	HMDB04668	C14765
		17	11(12)-EpETre EA	11(12)-EpETrE_EA	C20:4n6	very rare	N-Acyl Ethanolamide	TYRRSRADDAROSO-KROJNAHFSA-N	16061183	HMDB13652					17	15,16-DiHODE		common	C18:3n3	Diol	excellent	LKLLJYJTYPVCID-OHPMOLHNSA-N	16061068	HMDB10208
		18	19(20)-EpDoPE EA	19(20)-EpDoPE_EA	C22:6n3	very rare	N-Acyl Ethanolamide	HQRHKQCFLLFLJV-MBYQGORISA-N	145950893						18	12,13-DiHODE		common	C18:3n3	Diol	excellent	RGRKFKRAFZJQMS-OOHFSOINSA-N	16061067	HMDB10201
		19	1-OG	1-OG	C18:1n9	common	1-Acyl Glycerol	RZRNAYUHWVFMIP-QJRAZLAKSA-N	12178130	HMDB11567					19	9,10-DiHODE		common	C18:3n3	Diol	excellent	QRHSEDZBZMZPOA-ZJSQCTGTSA-N	16061066	HMDB10221
		20	1-LG	1-LG	C18:2n6	common	1-Acyl Glycerol	WECGLUPZRHILCT-GSNKCQISSA-N	6436630	HMDB11568					20	15(16)-EpODE		common	C18:3n3	Epox	excellent	HKSDVVJONLXYKL-OHPMOLHNSA-N	16061062	HMDB10206
		21	1-AG	1-AG	C20:4n6	common	1-Acyl Glycerol	DCPCOKIYJYGMDN-HUDVFFLJSA-N	16019980	HMDB11578					21	9(10)-EpODE		common	C18:3n3	Epox	excellent	JTEGNNHWOIJBJZ-ZJSQCTGTSA-N	16061060	HMDB10220
		22	2-OG	2-OG	C18:1n9	common	2-Acyl Glycerol	UPWGQKDVAURUGE-KTKRTIGZSA-N	5319879	HMDB11537					22	12(13)-EpODE		common	C18:3n3	Epox	excellent	BKKGUKSHPCTUGE-OOHFSOINSA-N	16061061	HMDB10200
		23	2-LG	2-LG	C18:2n6	common	2-Acyl Glycerol	IEPGNWMPIFDNSD-HZJYTTRNSA-N	5365676	HMDB11538					23	9-HOTE		common	C18:3n3	R-OH	excellent	YUPHIKSLGBATJK-OBKPXJAFSA-N	53480359	HMDB10224
		24	2-AG	2-AG	C20:4n6	common	2-Acyl Glycerol	RCRCTBLIHCHWDZ-DOFZRALJSA-N	5282280	HMDB04666					24	13-HOTE		common	C18:3n3	R-OH	excellent	KLLGGGQNRTVBSU-JDTPQGGVSA-N	10469728	HMDB10203
		25	NP-Gly	N-C16:0_Gly	C16:0	common	N-Acyl Glycine	KVTFEOAKFFQCCX-UHFFFAOYSA-N	151008						25	LXB4		rare	C20:4n6	Triol	excellent	UXVRTOKOJOMENI-WLPVFMORSA-N	5280915	HMDB05082
		26	NO-Gly	N-C18:1n9_Gly	C18:1n9	common	N-Acyl Glycine	HPFXACZRFJDURI-KTKRTIGZSA-N	6436908	HMDB13631					26	LXA4		rare	C20:4n6	Triol	excellent	IXAQOQZEOGMIQS-SSQFXEBMSA-N	5280914	HMDB04385	C06314
		27	NL-Gly	N-C18:2n6_Gly	C20:4n6	common	N-Acyl Glycine	YCRHZEHWEYAHCO-HZJYTTRNSA-N	6433346						27	LTB4		common	C20:4n6	Diol	excellent	KFGOFTHODYBSGM-ZUNNJUQCSA-N	5280888	HMDB02886	C05961
		28	NA-Gly	N-C20:4n6_Gly	20:4n6	common	N-Acyl Glycine	YLEARPUNMCCKMP-DOFZRALJSA-N	5283389	HMDB05096					28	5,15-DiHETE		rare	C20:4n6	Diol	excellent	UXGXCGPWGSUMNI-BVHTXILBSA-N	5283158	HMDB10216
		29	N-DHA-Gly	N-C22:6n3_Gly	C22:6n3	rare	N-Acyl Glycine	BEYWKSIFICEQGH-KUBAVDMBSA-N	9908158						29	8,15-DiHETE		rare	C20:4n6	Diol	excellent	NNPWRKSGORGTIM-RCDCWWQHSA-N	53480358	HMDB10219
		30	NA-Ser	N-C20:4n6_Ser	20:4n6	rare	N-Acyl Serine	FQUVPTVNRMUOPO-UPQKDGGNSA-N	10596625						30	6-trans-LTB4		rare	C20:4n6	Diol	excellent	VNYSSYRCGWBHLG-UKNWISKWSA-N	5283128	HMDB05087
															31	14,15-DiHETrE		common	C20:4n6	Diol	excellent	SYAWGTIVOGUZMM-ILYOTBPNSA-N	5283147	HMDB02265	C14775
															32	11,12-DiHETrE		common	C20:4n6	Diol	excellent	LRPPQRCHCPFBPE-KROJNAHFSA-N	5283146	HMDB02314	C14774
															33	8,9-DiHETrE		common	C20:4n6	Diol	excellent	DCJBINATHQHPKO-TYAUOURKSA-N	5283144	HMDB02311	C14773
															34	5,6-DiHETrE		common	C20:4n6	Diol	excellent	GFNYAPAJUNPMGH-QNEBEIHSSA-N	5283142	HMDB02343	C14772
															35	14(15)-EpETrE		common	C20:4n6	Epox	excellent	WLMZMBKVRPUYIG-LTCHCNGXSA-N	11954058	HMDB04693	C14813
															36	11(12)-EpETrE		common	C20:4n6	Epox	excellent	DXOYQVHGIODESM-IQCOFVSKSA-N	53480479	HMDB10409
															37	8(9)-EpETrE		common	C20:4n6	Epox	excellent	DBWQSCSXHFNTMO-TYAUOURKSA-N	5283203	HMDB02232	C14769
															38	20-HETE		rare	C20:4n6	R-OH	excellent	NNDIXBJHNLFJJP-DTLRTWKJSA-N	5283157	HMDB05998	C14748
															39	15-HETE		common	C20:4n6	R-OH	excellent	JSFATNQSLKRBCI-VAEKSGALSA-N	5280724	HMDB03876	C04742
															40	12-HETE		common	C20:4n6	R-OH	excellent	ZNHVWPKMFKADKW-FYMOKONMSA-N	5312983	HMDB06111
															41	11-HETE		common	C20:4n6	R-OH	excellent	GCZRCCHPLVMMJE-RSPKXIRXSA-N	5312981	HMDB04682
															42	9-HETE		common	C20:4n6	R-OH	excellent	KATOYYZUTNAWSA-DLJQHUEDSA-N	5312978	HMDB10222
															43	8-HETE		common	C20:4n6	R-OH	excellent	NLUNAYAEIJYXRB-VYOQERLCSA-N	5283154	HMDB04679	C14776
															44	5-HETE		common	C20:4n6	R-OH	excellent	KGIJOOYOSFUGPC-JGKLHWIESA-N	5280733	HMDB11134	C04805
															45	15-KETE		common	C20:4n6	R=O	fair	YGJTUEISKATQSM-USWFWKISSA-N	5280701	HMDB10210	C04577
															46	12-KETE		rare	C20:4n6	R=O	fair	GURBRQGDZZKITB-VXBMJZGYSA-N	5283162
															47	5-KETE		common	C20:4n6	R=O	fair	MEASLHGILYBXFO-XTDASVJISA-N	5283159	HMDB10217	C14732
															48	TXB2		common	C20:4n6	TX	excellent	XNRNNGPBEPRNAR-JQBLCGNGSA-N	5283137	HMDB03252
															49	6-keto-PGF1a		common	C20:4n6	PG	excellent	KFGOFTHODYBSGM-ZUNNJUQCSA-N	5280888	HMDB02886	C05961
															50	PGF2a		common	C20:4n6	PG	excellent	PXGPLTODNUVGFL-UAAPODJFSA-N	5283078	HMDB01139
															51	F2IsoP	x	common	C20:4n6	PG	excellent	---	---	---
															52	PGE2		common	C20:4n6	PG	excellent	XEYBRNLFEZDVAW-ARSRFYASSA-N	5280360	HMDB01220	C00584
															53	15-keto-PGE2		rare	C20:4n6	PG	excellent	YRTJDWROBKPZNV-KMXMBPPJSA-N	5280719	HMDB03175
															54	PGD2		common	C20:4n6	PG	excellent	BHMBVRSPMRCCGG-OUTUXVNYSA-N	448457	HMDB01403	C00696
															55	15-deoxy PGJ2		common	C20:4n6	PG	excellent	VHRUMKCAEVRUBK-GODQJPCRSA-N	5311211	HMDB05079	C14717
															56	RvE1		rare	C20:5n3	Triol	excellent	AOPOCGPBAIARAV-WEKRNNBPSA-N	25063347	HMDB10410
															57	LTB5		common	C20:5n3	Diol	excellent	BISQPGCQOHLHQK-HDNPQISLSA-N	5283125	HMDB05073
															58	RvE2		rare	C20:5n3	Diol	excellent	KPRHYAOSTOHNQA-NNQKPOSRSA-N	16061125	---
															59	17,18-DiHETE		common	C20:5n3	Diol	excellent	XYDVGNAQQFWZEF-JPURVOHMSA-N	16061120	HMDB10211
															60	14,15-DiHETE		common	C20:5n3	Diol	excellent	BLWCDFIELVFRJY-QXBXTPPVSA-N	16061119	HMDB10204
															61	11,12-DiHETE		common	C20:5n3	Diol	excellent	DNPZYIPMAWRQQE-BVILWSOJSA-N	16061121
															62	8,9-DiHETE		common	C20:5n3	Diol	excellent	NXFSSCYFERVGJQ-JJUYGIQRSA-N	16061118
															63	5,6-DiHETE		common	C20:5n3	Diol	excellent	VPXVODYVPILPRC-LTKCOYKYSA-N	14429105
															64	17(18)-EpETE		common	C20:5n3	Epox	excellent	GPQVVJQEBXAKBJ-JPURVOHMSA-N	16061089	HMDB10212
															65	14(15)-EpETE		common	C20:5n3	Epox	excellent	RGZIXZYRGZWDMI-QXBXTPPVSA-N	16061088	HMDB10205
															66	11(12)-EpETE		common	C20:5n3	Epox	excellent	QHOKDYBJJBDJGY-BVILWSOJSA-N	16061087	---
															67	8(9)-EpETE		rare	C20:5n3	Epox	excellent	YKIOHMXLFWMWKD-JJUYGIQRSA-N	16061086
															68	18-HEPE		common	C20:5n3	R-OH	excellent	LRWYBGFSVUBWMO-UXNZXXPISA-N	16061132
															69	15-HEPE		common	C20:5n3	R-OH	excellent	UDXLGBLAJBYLSZ-XBCQTNLFSA-N	53480357	HMDB10209
															70	12-HEPE		common	C20:5n3	R-OH	excellent	MCRJLMXYVFDXLS-QGQBRVLBSA-N	10041593	HMDB10202
															71	9-HEPE		common	C20:5n3	R-OH	excellent	OXOPDAZWPWFJEW-FPRWAWDYSA-N	5283187	HMDB60053
															72	5-HEPE		common	C20:5n3	R-OH	excellent	FTAGQROYQYQRHF-FCWZHQICSA-N	6439678	HMDB05081
															73	RvD1		very rare	C22:6n3	Triol	excellent	OIWTWACQMDFHJG-NJIQAZPPSA-N	16061135	HMDB03733
															74	RvD2		very rare	C22:6n3	Triol	excellent	IKFAUGXNBOBQDM-XFMPMKITSA-N	11383310	---
															75	Protectin DX		rare	C22:6n3	Diol	excellent	CRDZYJSQHCXHEG-XLBFCUQGSA-N	11667655	---
															76	Maresin 1		very rare	C22:6n3	Diol	excellent	HLHYXXBCQOUTGK-LUSCUACYSA-N	102518309	---
															77	19(20)-EpDoPE		common	C22:6n3	Epox	excellent	OSXOPUBJJDUAOJ-MBYQGORISA-N	11631565	HMDB13620
															78	16(17)-EpDoPE		common	C22:6n3	Epox	excellent	BCTXZWCPBLWCRV-ZYADFMMDSA-N	14392758	HMDB13621
															79	13(14)-EpDoPE		common	C22:6n3	Epox	excellent	DCFKVKFLEPMEGT-UQZHZJRSSA-N	11674605
															80	10(11)-EpDoPE		common	C22:6n3	Epox	excellent	YYZNJWZRJUGQCW-UQZHZJRSSA-N	11638767
															81	7(8)-EpDoPE		common	C22:6n3	Epox	excellent	OHYKIJBTVXMLKX-MPQBXPHNSA-N	---
															82	19,20-DiHDoPE		common	C22:6n3	Diol	excellent	FFXKPSNQCPNORO-MBYQGORISA-N	16061148	HMDB10214
															83	16,17-DiHDoPE		common	C22:6n3	Diol	excellent	YXQCSWUATWXVGK-ZYADFMMDSA-N	---
															84	13,14-DiHDoPE		common	C22:6n3	Diol	excellent	LINXWSBRRJSWHL-UQZHZJRSSA-N	---
															85	10,11-DiHDoPE		common	C22:6n3	Diol	excellent	OAZUCYZBXHOCES-UQZHZJRSSA-N	---
															86	7,8-DiHDoPE		common	C22:6n3	Diol	excellent	DPZIOENSPXELQY-MPQBXPHNSA-N	---
															87	17-HDoHE		common	C22:6n3	R-OH	excellent	SWTYBBUBEPPYCX-VIIQGJSXSA-N	6439179	HMDB10213
															88	14-HDoHE		common	C22:6n3	R-OH	excellent	ZNEBXONKCYFJAF-BGKMTWLOSA-N	11566378	HMDB60044
															89	7-HDoHE		common	C22:6n3	R-OH	excellent	OZXAIGIRPOOJTI-XJAVJPOHSA-N	16061142
															90	4-HDoHE		common	C22:6n3	R-OH	excellent	IFRKCNPQVIJFAQ-JGDWKEERSA-N	53394255	HMDB60049
															91	17-KDoHE		very rare	C22:6n3	R=O	fair	QCEBQMMZCFADMF-VIIQGJSXSA-N	---
															92	4-KDoHE		very rare	C22:6n3	R=O	fair	UHNUULCIKILOHW-PQVBWYSWSA-N	---
															93	LA	x			PUFA		OYHQOLUKZRVURQ-HZJYTTRNSA-N	5280450	HMDB00673
															94	ALA	x			PUFA		DTOSIQBPPRVQHS-PDBXOOCHSA-N	5280934	HMDB01388
															95	AA	x			HUFA		YZXBAPSDXZZRGB-DOFZRALJSA-N	444899	HMDB01043
															96	EPA	x			HUFA		JAZBEHYOTPTENJ-JLNKQSITSA-N	446284	HMDB01999
															97	DHA	x			HUFA		MBMBGCFOFBJSGT-KUBAVDMBSA-N	445580	HMDB02183

### Sheet: Acquisition Parameters
						Table A1: Negative Mode Scheduled Multi Reaction Monitoring Experiment a									Table A2: Positive Mode Scheduled Multi Reaction Monitoring Experiment a											Table A3: API Scource Parameter Table
						Compound	Acq Mid Point (min)	Q1 (Da)	Q3 (Da)	Window (sec)	Dwell Wt	DCP	CE		Compound		Acq Mid Point (min)	Q1 (Da)	Q3 (Da)	Window (sec)	Dwell Wt	DCP	CE			Parameter	(-)ESI Exp	(+)ESI Exp
						PUHA_(-)	1.84	249.2	130.1	12	0.5	-30	-18		d4-Acetaminophen		0.89	156.1	114.1	12	0.5	55	21			CUR:	20	20
						RvE1	2.25	349.2	195.2	12	2	-50	-22		Acetaminophen		0.89	152.1	110.1	12	1	55	21			IS:	-4500	4500
						d4-6-Keto PGF1a	2.26	373.3	199.2	12	0.5	-70	-36		PUHA_(+)		1.84	251.2	114.1	12	0.5	65	21			TEM:	650	650
						6-keto-PGF1a	2.27	369.3	163.1	12	2	-70	-33		d4-PGF2a_EA		2.38	384.3	62.1	12	0.5	50	42			GS1:	60	60
						d4-TXB2	2.88333	373.3	173.1	32	1	-50	-21		PGF2a_EA		2.39	380.3	62.1	12	2	45	39			GS2:	50	50
						TXB2	2.88333	369.3	169.1	32	2	-50	-21		PGE2_EA + PGD2_EA		2.41	378.3	62.1	18	2	65	40			CAD:	Medium	Medium
						9,12,13-TriHOME	3.135	329.2	211.2	15	1	-60	-30		CUDA_(+)		6.10167	341.3	216.2	13	0.5	50	24			EP	-10	10
						d4-PGF2a	3.22	357.2	197.2	12	0.5	-70	-33		19(20)-EpDoPE_EA		7.98167	388.3	370.3	13	3	40	8.5			CXP	-13	12
						PGF2a	3.08	353.2	193.2	30	2	-70	-33		11(12)-EpETrE_EA		8.63167	364.3	62.1	13	3	75	45
						PGE2 + PGD2	3.33	351.202	271.2	18	2	-40	-22		N-C18:3n3_EA		10.2117	322.2	62.1	13	1	60	21
						LXB4	3.46	351.2	221.2	12	2	-55	-22		N-C20:5n3_EA		10.3317	346.2	62.1	13	1	70	39
						d4-PGD2	3.45	355.2	275.2	12	0.5	-40	-27		N-16:1n7_EA		10.945	298.2	62.1	13	1	105	21
						RvD2	3.49	375.3	277.2	12	2	-50	-18		N-C20:4n6_Ser		11.3783	392.3	106.1	13	1	70	18
						15-keto-PGE2	3.48	349.2	331.3	12	2	-50	-15		N-C22:6n3_EA		11.9217	372.3	62.1	13	1	55	45
						d3-Naproxen	3.6	232.1	188.1	12	2	-35	-9		d8-C20:4n6_EA		12.0017	356.3	63.1	13	0.5	50	45
						Naproxen	3.6	229.1	185.1	12	1	-35	-12		N-C18:2n6_EA		12.0417	324.2	62.1	13	1	70	21
						RvD1	3.93	375.3	215.1	12	2	-40	-26		N-C20:4n6_EA		12.0917	348.2	62.1	13	1	70	39
						d5-LXA4	3.99	356.5	222.1	12	0.5	-40	-20		N-C22:6n3_Gly		12.03	386.3	311.2	13	1	50	15
						LXA4	4.01	351.2	217.2	12	3	-45	-27		d8-C20:4n6_Gly		12.11	370.3	76.1	13	0.5	45	21
						RvE2	4.48	333.2	253.2	12	2	-60	-20		N-C20:4n6_Gly		12.18	362.3	76.1	13	1	65	21
						LTB5	4.96	333.2	195.2	12	2	-50	-21		N-C18:2n6_Gly		12.17	338.3	76.1	13	1	90	17
						15,16-DiHODE	5.1	311.2	235.2	12	1	-55	-27		N-C20:3n6_EA		12.92	350.2	62.1	12	2	35	36
						12,13-DiHODE	5.15	311.2	183.2	12	1	-60	-27		d5-2-AG		12.8858	384.3	287.2	18.5	0.5	60	21
						9,10-DiHODE	5.46	311.2	201.2	12	1	-65	-27		d4-C16:0_EA		13	304.2	62.1	12	0.5	90	18
						8,15-DiHETE	5.48	335.2	235.2	12	2	-65	-21		N-C16:0_EA		13.02	300.2	62.1	12	1	70	18
						Protectin DX	5.69	359.2	153.1	12	2	-40	-22		1-_&_2-AG		13	379.302	287.2	18	2	95	21
						17,18-DiHETE	5.72	335.2	247.2	12	2	-70	-24		1-_&_2-LG		13.12	355.202	263.2	18	0.5	40	12
						5,15-DiHETE	5.76	335.2	173.1	12	2	-40	-18		N-C16:0_Gly		13.17	314.2	76.1	13	1	50	15
						Maresin_1	5.84	359.2	250.2	12	2	-55	-20		N-C18:1n9_EA		13.47	326.2	62.1	12	1	105	21
						6-trans-LTB4	5.87	335.201	195.2	12	1	-85	-21		N-C22:4n6_EA		13.57	376.3	62.1	12	2	105	45
						14,15-DiHETE	6.01	335.2	207.2	12	2	-50	-22		N-C18:1n9_Gly		13.56	340.2	76.2	13	1	60	21
						d4-LTB4	6.09	339.2	197.2	12	1	-50	-24		1-_&_2-OG		14.1358	357.202	265.2	18.5	0.5	55	15
						LTB4	6.1	335.202	195.2	12	1	-50	-24		N-C18:0_EA		14.44	328.2	62.1	12	1	100	21
						CUDA_(-)	6.12	339.4	214.2	12	0.5	-70	-30		N-C20:0_EA		15.03	356.2	339.2	12	5	180	25
						11,12-DiHETE	6.17	335.2	167.1	12	2	-40	-22		N-C24:1n9_EA		15.49	410.3	62.1	12	5	180	41
						d3-Ibuprofen	6.20167	208.2	164.1	13	0.5	-50	-9		a - A medium collision gas pressure setting and default enterance and exit potentials were fixed and used for all analytes.
						Ibuprofen	6.22167	205.1	161.1	13	1	-50	-9
						12,13-DiHOME	6.33	313.2	183.2	12	1	-70	-30
						8,9-DiHETE	6.46	335.2	185.1	12	2	-30	-22
						9,10-DiHOME	6.67	313.3	201.2	12	1	-65	-27
						d11-14,15-DiHETrE	6.83	348.4	207.2	12	0.5	-65	-24
						14,15-DiHETrE	6.91	337.2	207.2	12	2	-60	-24
						19,20-DiHDoPE	6.92	361.3	273.2	12	2	-80	-24
						5,6-DiHETE	7.04	335.2	145.1	12	2	-30	-22
						16,17-DiHDoPE	7.21	361.3	233.2	12	3	-70	-22
						11,12-DiHETrE	7.38	337.3	167.1	12	2	-55	-27
						13,14-DiHDoPE	7.38	361.3	193.1	12	3	-80	-23.5
						12(13)-Ep-9-KODE	7.56	309.2	291.2	12	1	-90	-21
						9-HOTE	7.59	293.2	171.1	12	1	-60	-21
						10,11-DiHDoPE	7.64	361.3	153.1	12	2	-55	-24
						13-HOTE	7.71	293.2	195.2	12	1	-70	-24
						18-HEPE	7.70583	317.201	259.2	12.5	2	-55	-17
						8,9-DiHETrE	7.81583	337.2	127.1	12.5	3	-65	-27
						15-deoxy_PGJ2	7.87	315.2	271.2	12	3	-50	-21
						9,10-DiHO	7.97	315.2	297.2	12	1	-110	-30
						15-HEPE	8.09	317.2	219.2	12	1	-55	-18
						d6-20-HETE	8.09	325.3	281.2	12	0.5	-80	-21
						20-HETE	8.11	319.2	275.2	12	3	-95	-24
						7,8-DiHDoPE	8.14167	361.3	189.1	13	2	-70	-23
						12-HEPE	8.34167	317.2	179.1	13	1	-45	-18
						5,6-DiHETrE	8.43167	337.2	145.1	13	1	-55	-24
						9-HEPE	8.51167	317.201	167.2	13	2	-45	-18
						12-HODE + 10-HODE	8.70333	295.201	183.1	20	1	-160	-26
						13-HODE	8.745	295.201	195.2	15	1	-90	-24
						5-HEPE	8.84167	317.2	115.1	13	2	-40	-21
						d4-9(S)-HODE	8.87167	299.2	172.1	13	0.5	-85	-27
						9-HODE	8.89167	295.201	171.1	13	1	-70	-24
						13-HpODE + 9-HpODE	8.80583	311.2	293.2	18.5	1	-55	-15
						17(18)-EpETE	9.02167	317.2	259.2	13	3	-55	-15
						d3-13-KODE	9.02167	296.2	114.1	13	0.5	-120	-27.5
						15(16)-EpODE + 9(10)-EpODE	8.98167	293.201	275.2	25	1	-65	-18
						13-KODE	9.08167	293.2	179.1	13	1	-80	-27
						15-HETE	9.08167	319.201	219.2	13	1	-55	-18
						17-HDoHE	9.48167	343.201	281.2	13	2	-55	-18
						12(13)-EpODE	9.28167	293.2	183.2	13	1	-50	-24
						15-KETE	9.37	317.2	273.2	12	2	-60	-18
						14(15)-EpETE	9.42167	317.2	207.2	13	3	-45	-18
						9-KODE	9.45167	293.2	185.2	13	1	-100	-27
						11-HETE	9.45167	319.201	167.1	13	1	-45	-21
						14-HDoHE	9.47167	343.202	281.2	13	2	-60	-18
						11(12)-EpETE	9.51667	317.202	167.2	16	3	-40	-18
						d8-12-HETE	9.56167	327.2	184.2	13	0.5	-60	-21
						12-HETE	9.68	319.2	179.1	12	1	-60	-21
						8(9)-EpETE	9.7	317.2	155.1	12	3	-40	-16
						8-HETE	9.79	319.201	155.1	12	1	-45	-21
						12-KETE	9.96833	317.201	273.2	11	2	-30	-25
						7-HDoHE	9.92	343.2	281.2	12	2	-80	-17
						9-HETE	9.95167	319.202	167.1	13	1	-60	-18
						d8-5(S)-HETE	10.2217	327.2	116.1	13	0.5	-70	-18
						19(20)-EpDoPE	10.3417	343.303	281.2	13	3	-60	-18
						5-HETE	10.3217	319.2	115.1	13	1	-50	-18
						d4-12(13)-EpOME	10.3417	299.2	198.1	13	0.5	-90	-24
						12(13)-EpOME	10.4217	295.202	195.2	13	1	-85	-21
						14(15)-EpETrE	10.5717	319.202	219.2	13	2	-50	-18
						9(10)-EpOME	10.6817	295.202	171.1	13	1	-75	-21
						4-HDoHE	10.8017	343.204	110.1	13	5	-60	-20
						16(17)-EpDoPE	10.8017	343.2	274.15	13	3	-45	-15
						13(14)-EpDoPE	10.9217	343.2	234.1	13	3	-55	-15
						10(11)-EpDoPE	11.0717	343.2	153.1	13	3	-60	-16
						5-KETE	11.1217	317.2	203.2	13	2	-75	-27
						11(12)-EpETrE	11.1617	319.203	167.1	13	2	-40	-21
						7(8)-EpDoPE	11.3517	343.2	189.1	13	3	-40	-15
						8(9)-EpETrE	11.4217	319.202	155.1	13	3	-40	-18
						17-KDoHE	11.5417	341.201	297.2	13	3	-50	-17
						4-KDoHE	11.9117	341.202	297.2	13	3	-40	-17
						9(10)-EpO	12.2517	297.2	279.2	13	1	-105	-27
						C20:5n3	12.96	301.2	257.15	12	1	-60	-15
						C18:3n3	13.07	277.2	259.15	12	1	-115	-24
						C22:6n3	13.7	327.2	283.15	12	1	-45	-15
						d8-C20:4n6	13.86	311.2	267.15	12	0.5	-60	-18
						C20:4n6	13.9	303.2	259.15	12	1	-40	-18
						18:2n6	14.03	279.2	261.15	12	1	-185	-38
						a - A medium collision gas pressure setting and default enterance and exit potentials were fixed and used for all analytes.
						`

### Sheet: LC Gradient
	Table A4: Oxylipins/Endocannabinoids Analysis UPLC Parameters
	Time	% B
	0.01	25
	0.25	25
	0.75	40
	1.5	42
	4.25	50
	6.75	57
	8	61
	10.5	64
	11	67
	13	80
	13.3	85
	13.85	95
	14	100
	15.5	100
	15.68	25
	16.68	25
	1) Solvent A: 0.1% Acetic Acid 2) Solvent B: 90% Acetonitrile / 10% isopropanol 3) flow rate = 0.5 mL/min 4) column: 2.1 X 150mm, 1.7 µm Waters Acquity C18 BEH 5) column temp: 60°C. 6) Max pressure: 15000 psi. Expected: 8000-12000psi. 7) Sample Temp: 15 °C

### Sheet: Quantitation Parameters
	Table A5: Quantitative parameters for (+/-)-ESI/MS/MS lipid mediator + NSAID analysis
	Compound	tR (min)		Concentration Range (nM)	ISTD a
	d4-Acetaminophen	0.89		[144 - 144]	PUHA_(+)
	Acetaminophen	0.9		[5.716 - 255200]	d4-Acetaminophen
	PUHA_(-)	1.84		[101 - 101]
	PUHA_(+)	1.84		[101 - 101]
	RvE1	2.16		[0.01248 - 891.6]	d4-PGF2a
	d4-6-Keto PGF1a	2.18		[24 - 24]	PUHA_(-)
	6-keto-PGF1a	2.18		[0.07557 - 5398]	d4-6-Keto PGF1a
	d4-PGF2a_EA	2.28		[24.9 - 24.9]	PUHA_(-)
	PGF2a_EA	2.29		[0.3522 - 15720]	d4-PGF2a_EA
	PGE2_EA	2.3		[0.354 - 15800]	d4-PGF2a_EA
	PGD2_EA	2.45		[0.354 - 15800]	d4-PGF2a_EA
	d4-TXB2	2.895		[53.4 - 53.4]	PUHA_(-)
	TXB2	2.9		[0.07557 - 5398]	d4-TXB2
	9,12,13-TriHOME	2.99		[0.02648 - 1891]	d4-PGF2a
	d4-PGF2a	3.03		[25.1 - 25.1]	PUHA_(-)
	PGF2a	3.05		[0.07899 - 5642]	d4-PGF2a
	F2-Isoprostanes	[2.6-3.5]		[0 - 0]	d4-PGF2a
	PGE2	3.1		[0.07943 - 5674]	d4-PGD2
	LXB4	3.21		[0.05902 - 4216]	d5-LXA4
	d4-PGD2	3.24		[25.2 - 25.2]	PUHA_(-)
	RvD2	3.25		[0.03718 - 1660]	d5-LXA4
	PGD2	3.26		[0.07943 - 5674]	d4-PGD2
	15-keto-PGE2	3.26		[0.1433 - 10240]	d4-PGD2
	d3-Naproxen	3.4		[107 - 107]	PUHA_(-)
	Naproxen	3.43		[5.471 - 244200]	d3-Naproxen
	RvD1	3.71		[0.02324 - 1660]	d5-LXA4
	d5-LXA4	3.74		[25.2 - 25.2]	PUHA_(-)
	LXA4	3.77		[0.03972 - 2837]	d5-LXA4
	RvE2	4.22		[0.02503 - 1788]	d4-PGF2a
	LTB5	4.68		[0.05495 - 3925]	d4-LTB4
	15,16-DiHODE	5.1	b	[0 - 0]	d11-14,15-DiHETrE
	12,13-DiHODE	5.15	b	[0 - 0]	d11-14,15-DiHETrE
	9,10-DiHODE	5.18	b	[0 - 0]	d11-14,15-DiHETrE
	8,15-DiHETE	5.2		[0.02488 - 1777]	d11-14,15-DiHETrE
	Protectin DX	5.41		[0.02427 - 1734]	d5-LXA4
	17,18-DiHETE	5.45		[0.02986 - 2133]	d11-14,15-DiHETrE
	5,15-DiHETE	5.49		[0.02488 - 1777]	d11-14,15-DiHETrE
	Maresin_1	5.56		[0.02427 - 1734]	d5-LXA4
	6-trans-LTB4	5.59		[0.026 - 1857]	d4-LTB4
	14,15-DiHETE	5.73		[0.02488 - 1777]	d11-14,15-DiHETrE
	d4-LTB4	5.82		[66.1 - 66.1]	CUDA_(-)
	LTB4	5.84		[0.026 - 1857]	d4-LTB4
	CUDA_(-)	5.85		[99.9 - 99.9]
	CUDA_(+)	5.85		[99.9 - 99.9]
	11,12-DiHETE	5.9		[0.04977 - 3555]	d11-14,15-DiHETrE
	d3-Ibuprofen	5.95		[95.6 - 95.6]	CUDA
	Ibuprofen	5.97		[5.543 - 247500]	d3-Ibuprofen
	12,13-DiHOME	6.07		[0.02782 - 1987]	d11-14,15-DiHETrE
	8,9-DiHETE	6.2		[0.01991 - 1422]	d11-14,15-DiHETrE
	9,10-DiHOME	6.41		[0.02671 - 1908]	d11-14,15-DiHETrE
	d11-14,15-DiHETrE	6.56		[25.7 - 25.7]	CUDA_(-)
	14,15-DiHETrE	6.64		[0.02585 - 1846]	d11-14,15-DiHETrE
	19,20-DiHDoPE	6.65		[0.07724 - 3448]	d11-14,15-DiHETrE
	5,6-DiHETE	6.77		[0.01991 - 1422]	d11-14,15-DiHETrE
	16,17-DiHDoPE	6.95		[0.06758 - 3017]	d11-14,15-DiHETrE
	11,12-DiHETrE	7.11		[0.02585 - 1846]	d11-14,15-DiHETrE
	13,14-DiHDoPE	7.12		[0.0662 - 2956]	d11-14,15-DiHETrE
	12(13)-Ep-9-KODE	7.285		[0.02708 - 1934]	d3-13-KODE
	9-HOTE	7.34		[0.02377 - 1698]	d4-9(S)-HODE
	10,11-DiHDoPE	7.38		[0.06694 - 2988]	d11-14,15-DiHETrE
	13-HOTE	7.45		[0.02377 - 1698]	d4-9(S)-HODE
	18-HEPE	7.45		[0.02629 - 1878]	d8-12-HETE
	8,9-DiHETrE	7.57		[0.02585 - 1846]	d11-14,15-DiHETrE
	15-deoxy_PGJ2	7.61		[0.03097 - 2212]	d3-13-KODE
	19(20)-EpDoPE_EA	7.73		[0.1445 - 6450]	d8-C20:4n6_EA
	9,10-DiHO	7.74		[0.1587 - 11340]	d11-14,15-DiHETrE
	15-HEPE	7.82		[0.05258 - 3756]	d8-12-HETE
	d6-20-HETE	7.83		[24.5 - 24.5]	CUDA_(-)
	20-HETE	7.87		[0.08736 - 3900]	d6-20-HETE
	7,8-DiHDoPE	7.90971		[0.06319 - 2821]	d11-14,15-DiHETrE
	12-HEPE	8.12		[0.02629 - 1878]	d8-12-HETE
	5,6-DiHETrE	8.22		[0.02585 - 1846]	d11-14,15-DiHETrE
	9-HEPE	8.29		[0.02629 - 1878]	d8-12-HETE
	11(12)-EpETrE_EA	8.41		[0.1387 - 6190]	d8-C20:4n6_EA
	13-HODE	8.56		[0.02683 - 1916]	d4-9(S)-HODE
	12-HODE	8.34		[0.05902 - 4216]	d4-9(S)-HODE
	10-HODE	8.61		[0.05902 - 4216]	d4-9(S)-HODE
	5-HEPE	8.62		[0.02629 - 1878]	d8-5(S)-HETE
	d4-9(S)-HODE	8.65		[26.6 - 26.6]	CUDA_(-)
	9-HODE	8.7		[0.02778 - 1984]	d4-9(S)-HODE
	13-HpODE	8.86	b	[0 - 0]	d4-9(S)-HODE
	17(18)-EpETE	8.81		[0.02629 - 1878]	d4-12(13)-EpOME
	15(16)-EpODE	8.66	b	[0 - 0]	d4-12(13)-EpOME
	9(10)-EpODE	8.8		[0 - 0]	d4-12(13)-EpOME
	d3-13-KODE	8.83		[26.9 - 26.9]	CUDA_(-)
	13-KODE	8.87		[0.02675 - 1911]	d3-13-KODE
	12(13)-EpODE	9.02	b	[0 - 0]	d4-12(13)-EpOME
	15-HETE	8.89		[0.0546 - 3900]	d8-12-HETE
	17-HDoHE	9.01		[0.02917 - 2083]	d8-12-HETE
	15-KETE	9.13		[0.08791 - 3925]	d3-13-KODE
	14(15)-EpETE	9.21		[0.02629 - 1878]	d4-12(13)-EpOME
	9-KODE	9.24		[0.02675 - 1911]	d3-13-KODE
	11-HETE	9.26		[0.0273 - 1950]	d8-12-HETE
	14-HDoHE	9.27		[0.02917 - 2083]	d8-12-HETE
	d8-12-HETE	9.36		[24.4 - 24.4]	CUDA_(-)
	9-HpODE	8.94	b	[0 - 0]	d4-9(S)-HODE
	11(12)-EpETE	9.4		[0.02629 - 1878]	d4-12(13)-EpOME
	12-HETE	9.44853		[0.0273 - 1950]	d8-12-HETE
	8(9)-EpETE	9.48		[0.02629 - 1878]	d4-12(13)-EpOME
	8-HETE	9.58538		[0.0273 - 1950]	d8-12-HETE
	12-KETE	9.67		[0.02716 - 1940]	d3-13-KODE
	7-HDoHE	9.69		[0.08128 - 3628]	d8-12-HETE
	9-HETE	9.75		[0.05495 - 3925]	d8-12-HETE
	N-C18:3n3_EA	9.99		[0.1742 - 7776]	d8-C20:4n6_EA
	d8-5(S)-HETE	10.01		[24.4 - 24.4]	CUDA_(-)
	19(20)-EpDoPE	10.1		[0.08128 - 3628]	d4-12(13)-EpOME
	5-HETE	10.11		[0.0273 - 1950]	d8-5(S)-HETE
	d4-12(13)-EpOME	10.11		[133 - 133]	CUDA_(-)
	N-C20:5n3_EA	10.11		[0.1621 - 7236]	d8-C20:4n6_EA
	12(13)-EpOME	10.18		[0.02683 - 1916]	d4-12(13)-EpOME
	14(15)-EpETrE	10.35		[0.0546 - 3900]	d4-12(13)-EpOME
	9(10)-EpOME	10.44		[0.02587 - 1848]	d4-12(13)-EpOME
	4-HDoHE	10.6		[0.02917 - 2083]	d8-5(S)-HETE
	16(17)-EpDoPE	10.55		[0.04064 - 1814]	d4-12(13)-EpOME
	13(14)-EpDoPE	10.67		[0.07315 - 3266]	d4-12(13)-EpOME
	N-16:1n7_EA	10.73		[0.1882 - 8403]	d8-C20:4n6_EA
	10(11)-EpDoPE	10.82		[0.07315 - 3266]	d4-12(13)-EpOME
	5-KETE	10.87		[0.08547 - 3816]	d3-13-KODE
	11(12)-EpETrE	10.93		[0.0273 - 1950]	d4-12(13)-EpOME
	7(8)-EpDoPE	11.11		[0.07315 - 3266]	d4-12(13)-EpOME
	8(9)-EpETrE	11.15		[0.0546 - 3900]	d4-12(13)-EpOME
	17-KDoHE	11.32		[0.07299 - 3259]	d3-13-KODE
	N-C20:4n6_Ser	11.6		[0.143 - 6386]	d8-C20:4n6_Gly
	4-KDoHE	11.73		[0.07358 - 3285]	d3-13-KODE
	N-C22:6n3_EA	11.73		[0.1507 - 6728]	d8-C20:4n6_EA
	d8-C20:4n6_EA	11.82		[28.1 - 28.1]	CUDA_(+)
	N-C18:2n6_EA	11.87		[0.1731 - 7728]	d8-C20:4n6_EA
	N-C20:4n6_EA	11.91		[0.1612 - 7194]	d8-C20:4n6_EA
	9(10)-EpO	12.1		[0.02805 - 2004]	d4-12(13)-EpOME
	N-C22:6n3_Gly	12.11		[0.1453 - 6485]	d8-C20:4n6_Gly
	d8-C20:4n6_Gly	12.19		[27.1 - 27.1]	CUDA_(+)
	N-C20:4n6_Gly	12.29		[0.1549 - 6916]	d8-C20:4n6_Gly
	N-C18:2n6_Gly	12.29		[0.1659 - 7407]	d8-C20:4n6_Gly
	N-C20:3n6_EA	12.83		[0.1602 - 7151]	d4-C16:0_EA
	C20:5n3	12.88	b	[0 - 0]	d8-C20:4n6
	C18:3n3	13	b	[0 - 0]	d8-C20:4n6
	d5-2-AG	12.95		[26.1 - 26.1]	CUDA_(+)
	d4-C16:0_EA	12.9		[26.4 - 26.4]	CUDA_(+)
	N-C16:0_EA	12.92		[0.187 - 8347]	d4-C16:0_EA
	2-AG	12.82		[0.2958 - 13210]	d5-2-AG
	1-AG	13.04		[0.2958 - 13210]	d5-2-AG
	2-LG	12.92		[0.3949 - 17630]	d5-2-AG
	1-LG	13.18		[0.3949 - 17630]	d5-2-AG
	N-C16:0_Gly	13.31		[0.1786 - 7974]	d8-C20:4n6_Gly
	N-C18:1n9_EA	13.42		[0.172 - 7680]	d4-C16:0_EA
	N-C22:4n6_EA	13.52		[0.1864 - 8320]	d4-C16:0_EA
	C22:6n3	13.65	b	[0 - 0]	d8-C20:4n6
	N-C18:1n9_Gly	13.78		[0.1649 - 7364]	d8-C20:4n6_Gly
	d8-C20:4n6	13.83		[25.6 - 25.6]	CUDA_(-)
	C20:4n6	13.88	b	[0 - 0]	d8-C20:4n6
	18:2n6	14.02	b	[0 - 0]	d8-C20:4n6
	2-OG	14.08		[0.4712 - 21040]	d5-2-AG
	1-OG	14.25		[0.5278 - 23560]	d5-2-AG
	N-C18:0_EA	14.45		[0.1709 - 7631]	d4-C16:0_EA
	N-C20:0_EA	15.08		[0.1312 - 5859]	d4-C16:0_EA
	N-C24:1n9_EA	15.54		[0.1553 - 6934]	d4-C16:0_EA
	a - ISTD (i.e. internal standard) associations with analytes used to correct quantification for analytical loss and suppression b - analyte levels estimated by ISTD adjusted peak area, but without a quantitative response factor calibration
